# A TAD-informed aging-brain xQTL atlas of multi-modal and cell-type-resolved regulatory variation

**DOI:** 10.64898/2026.05.21.26353713

**Authors:** Jeffrey Cifello, Ru Feng, Francis P. Grenn, Luke Carter, Anjing Liu, Hao Sun, Ruixi Li, Jenny Anak Empawi, Emily Greenfest-Allen, Zivadin Katanic, Otto Valladares, Amanda B. Kuzma, Heather White, Lindsay A. Farrer, Alison M. Goate, Towfique Raj, Minghui Wang, Carlos Cruchaga, Li-San Wang, Hans Klein, Han Chen, ADSP Functional Genomics Consortium, Philip L. De Jager, Edoardo Marcora, Julia TCW, Xiaoling Zhang, Pavel P. Kuksa, Gao Wang, Yuk Yee Leung

## Abstract

Understanding the regulatory consequences of genetic variation in the aging human brain requires molecular maps that span brain regions, cell types and regulatory modalities. We present the Alzheimer’s Disease Sequencing Project Functional Genomics (FunGen-AD) xQTL Atlas, a harmonized resource of molecular quantitative trait loci from four postmortem brain studies, ROSMAP, MSBB, Knight-ADRC and MiGA. The atlas integrates histone acetylation, DNA methylation, gene expression, splicing and protein abundance QTLs across 14 brain regions, 7 major cell types and 17,566 samples, with standardized association, significance-filtered and fine-mapping outputs. To expand discovery beyond conventional 1-Mb *cis* windows, we include variants within Topologically Associating Domains (TAD) and their boundaries where appropriate, identifying on average 21% more variant-molecular-trait associations per dataset. Statistical fine-mapping reduced broad association sets by 95% into credible sets of candidate regulatory variants. Distributed through the NIAGADS xQTL portal and bulk-download services, the atlas provides a comprehensive functional-genomic foundation for interpreting genetic risk variants in Alzheimer’s disease and aging-brain research.
