## Supplementary Table S1 for "A TAD-informed aging-brain xQTL atlas of multi-modal and cell-type-resolved regulatory variation"

### Sheet: Sheet1
	FunGen-AD xQTL atlas	xQTL Serve	GTEx v8	MetaBrain	eQTL catalogue	Ontime browser	xQTL Atlas
Refs.	This paper	28869584	32913098	36823318	37721944	38997326	39351883
Total brain QTLs	285,653,484 brain xQTLs (33,017,198 eQTL; 3,061,676 haQTL; 148,102,594 mQTL; 1,264,447 pQTL; 12,419,699 snuc-eQTL; 87,787,870 sQTL)	4,768,137 brain xQTLs (598,869 eQTL; 240,708 haQTL; 3,928,560 mQTL; hg19 only	12,134,682 brain xQTLs (8,980,917 eQTLs; 3,153,765 sQTLs)	10,379,231 brain eQTLs	22,799,516 brain QTLs (15,209,434 eQTLs; 7,590,082 sQTLs)	394,381 (top hits)	5.69M brain xQTLs (3,563,479 caQTL; 1,678,479 single cell eQTL; 293,521 cell type interaction eQTL; 157,652 cell type interaction sQTL; 413 in silico inferred cell type eQTL)
Association scope	cis + TAD-defined regulatory domains (not limited by 1Mb window)	cis-only	cis-only	cis-only	cis-only	cis, trans	cis-only
Statistical fine-mapping and credible sets	Yes	No	Yes	No	Yes	No	No
Total assays	5 (RNA-seq, histone ChIP-seq, proteomics, single-nucleus RNA-seq, DNA methylation)	3 (RNA-seq, histone ChIP-seq, methylation)	1 (RNA-seq)	1 (RNA-seq)	1 (RNA-seq)	3 (Metabolon, SomaLogic, GWAS)	1 (RNA-seq)
Brain regions	13	1	13	4	15	1	0
Brain cell types	7 experimentally profiled	0	0	0	1	0	22 (12 single cell , 2 purified, 9 in silico inferred)
Total brain samples	13185	1395	3326	8613	4071	2262	Includes in silico inferred cell types
Harmonized, indexed dataset	BED-based, hipFG harmonized & annotated, Giggle-indexed for cross-QTL querying	No	No	No	No	No	No
Web portal for interactive cross-QTL data search, query, and download	Yes - interactive xQTL portal (https://xqtl.niagads.org)	http://mostafavilab.stat.ubc.ca/xQTLServe	No	No	No	raw summary statistics or top hits download only (https://ontime.wustl.edu)	raw summary statistics download (https://hitxqtl.org.cn)
