## Supplementary Table S2 for "A TAD-informed aging-brain xQTL atlas of multi-modal and cell-type-resolved regulatory variation"

### Sheet: Sheet1
Dataset	All xQTLs	BH FDR < 0.05 xQTLs	HMT xQTLs	95% credible set fine-mapping associations
Knight-ADRC.eQTL.PC	388619161	2159153	665104	76128
Knight-ADRC.mQTL.PC	4882243974	57509423	20772214	539868
Knight-ADRC.pQTL.PC	14426606	35163	7263	1210
MSBB.eQTL.FC_BA_10	596566339	2271759	659593	61061
MSBB.eQTL.FC_BA_22	589069239	1766398	497593	46764
MSBB.eQTL.FC_BA_36	571677360	1625366	460605	45941
MSBB.eQTL.FC_BA_44	582041217	2033309	588613	60837
MSBB.mQTL.PHG	4634269439	19415558	5242669	147001
MSBB.pQTL.PHG	155623645	283656	51343	8686
MiGA.eQTL.mic_MFG	265825496	183989	13930	1135
MiGA.eQTL.mic_STG	250921891	162955	6216	419
MiGA.eQTL.mic_SVZ	217808392	128596	120	21
MiGA.eQTL.mic_THA	255565756	172132	4736	644
ROSMAP.eQTL.AC	519452084	8120283	3152540	182368
ROSMAP.eQTL.DLPFC	565836725	8115305	3212901	153435
ROSMAP.eQTL.PCC	489589189	5644991	2041060	130534
ROSMAP.eQTL.mon	291957798	632962	136773	13749
ROSMAP.haQTL.DLPFC	926340392	3061676	803789	29274
ROSMAP.mQTL.DLPFC	4466299224	71177613	26605053	336984
ROSMAP.pQTL.DLPFC	139142353	945628	295791	33570
ROSMAP.sQTL.AC	285614398	31456889	2933075	157748
ROSMAP.sQTL.DLPFC	276903350	29554800	2389207	142606
ROSMAP.sQTL.PCC	260601682	26776181	1865135	128721
ROSMAP_CUIMC1.snuc-eQTL.ast	244798327	1558367	506430	51592
ROSMAP_CUIMC1.snuc-eQTL.exc	239971109	3615932	1390126	119998
ROSMAP_CUIMC1.snuc-eQTL.inh	241505066	2020779	689909	62938
ROSMAP_CUIMC1.snuc-eQTL.mic	137015527	472490	132770	16349
ROSMAP_CUIMC1.snuc-eQTL.oli	231437130	1465762	504018	50958
ROSMAP_CUIMC1.snuc-eQTL.opc	152340714	601236	168298	18587
ROSMAP_MIT.snuc-eQTL.ast	177170541	805750	246433	26875
ROSMAP_MIT.snuc-eQTL.exc	211393303	2676454	994832	97415
ROSMAP_MIT.snuc-eQTL.inh	215808820	1610129	542441	61401
ROSMAP_MIT.snuc-eQTL.mic	98786491	377088	103791	14537
ROSMAP_MIT.snuc-eQTL.oli	203463757	1689678	598516	62698
ROSMAP_MIT.snuc-eQTL.opc	167396688	813387	246819	29897
ROSMAP_CUIMC1_2_MIT.snuc-eQTL.ast	181523171	1650442	604199	56766
ROSMAP_CUIMC1_2_MIT.snuc-eQTL.exc	244498133	4625894	1905615	142985
ROSMAP_CUIMC1_2_MIT.snuc-eQTL.inh	232230412	2527248	967488	83951
ROSMAP_CUIMC1_2_MIT.snuc-eQTL.mic	76842006	478186	157135	16950
ROSMAP_CUIMC1_2_MIT.snuc-eQTL.oli	198776750	2164913	832833	66883
ROSMAP_CUIMC1_2_MIT.snuc-eQTL.opc	135859494	973016	333092	32531
