## Supplementary Table S3 for "A TAD-informed aging-brain xQTL atlas of multi-modal and cell-type-resolved regulatory variation"

### Sheet: Sheet1
	ALL Associations			BH Associations			Variants (BH set)
Dataset	cis	TAD	TAD association %	cis	TAD	TAD association %	cis-only variants	TAD-only variants	cis and TAD variants
Knight-ADRC.eQTL.PC	201104992	187514169	0.482514	1949243	209910	0.0972187	990837	58588	60076
Knight-ADRC.mQTL.PC	4888882989	NA	NA	57509423	NA	NA	7033167	NA	NA
Knight-ADRC.pQTL.PC	7371734	7054872	0.489018	32565	2598	0.0738845	31690	2583	1
MiGA.eQTL.mic_MFG	139439062	126386434	0.475449	140600	43389	0.235824	93367	31600	8578
MiGA.eQTL.mic_STG	131453478	119468413	0.476118	120870	42085	0.258261	85657	29806	5521
MiGA.eQTL.mic_SVZ	113606243	104202149	0.478412	100588	28008	0.217798	68322	23958	3427
MiGA.eQTL.mic_THA	134131458	121434298	0.475159	136065	36067	0.209531	91009	27223	6834
MSBB.eQTL.FC_BA_10	309283143	287283196	0.481561	2027083	244676	0.107703	1002779	94975	70474
MSBB.eQTL.FC_BA_22	305329157	283740082	0.481675	1580560	185838	0.105207	829568	79683	53352
MSBB.eQTL.FC_BA_36	296383036	275294324	0.481555	1462795	162571	0.100021	765449	74022	45374
MSBB.eQTL.FC_BA_44	301765576	280275641	0.481539	1819643	213666	0.105083	942846	96252	56039
MSBB.mQTL.PHG	4637577069	NA	NA	19415558	NA	NA	5280703	NA	NA
MSBB.pQTL.PHG	78647130	76976515	0.494633	249997	33659	0.118661	168981	22388	5387
ROSMAP.eQTL.AC	259026499	260425585	0.501347	7186953	933330	0.114938	2936072	173497	213432
ROSMAP.eQTL.DLPFC	282225775	283610950	0.501224	7126076	989229	0.121897	2913974	183188	220318
ROSMAP.eQTL.mon	145667890	146289908	0.501065	557553	75409	0.119137	385362	38432	19439
ROSMAP.eQTL.PCC	244680144	244909045	0.500234	4983009	661982	0.117269	2198234	127731	162952
ROSMAP.haQTL.DLPFC	926609038	NA	NA	3061676	NA	NA	1585450	NA	NA
ROSMAP.mQTL.DLPFC	4469007814	NA	NA	71177613	NA	NA	8922554	NA	NA
ROSMAP.pQTL.DLPFC	69972673	69169680	0.497114	832566	113062	0.119563	664469	56313	29007
ROSMAP_CUIMC1.snuc-eQTL.ast	124021257	120777070	0.493374	1446948	111419	0.0714973	1029245	58807	33775
ROSMAP_CUIMC1.snuc-eQTL.exc	121788772	118182337	0.492486	3337593	278339	0.0769757	2051786	114019	83613
ROSMAP_CUIMC1.snuc-eQTL.inh	122547988	118957078	0.492566	1860810	159969	0.079162	1297118	75672	45953
ROSMAP_CUIMC1.snuc-eQTL.mic	70589261	66426266	0.484808	429563	42927	0.0908527	353168	26251	11804
ROSMAP_CUIMC1.snuc-eQTL.oli	117180492	114256638	0.493683	1378168	87594	0.05976	1002221	53391	24608
ROSMAP_CUIMC1.snuc-eQTL.opc	79342313	72998401	0.479179	548040	53196	0.0884777	457545	37133	9313
ROSMAP_MIT.snuc-eQTL.ast	90490397	86680144	0.489247	752225	53525	0.0664288	610589	40546	7881
ROSMAP_MIT.snuc-eQTL.exc	107468343	103924960	0.491619	2486153	190301	0.0711019	1631709	89852	57812
ROSMAP_MIT.snuc-eQTL.inh	109280189	106528631	0.493625	1496025	114104	0.0708664	1079265	65525	32666
ROSMAP_MIT.snuc-eQTL.mic	51242463	47544028	0.481281	337357	39731	0.105363	288280	28494	7684
ROSMAP_MIT.snuc-eQTL.oli	102849064	100614693	0.494509	1579175	110503	0.0653989	1120618	59733	32869
ROSMAP_MIT.snuc-eQTL.opc	85870616	81526072	0.487023	749310	64077	0.078778	600404	45966	10391
ROSMAP_CUIMC1_2_MIT.snuc-eQTL.ast	93543545	87979626	0.484674	1530440	120002	0.072709	1193342	74964	27886
ROSMAP_CUIMC1_2_MIT.snuc-eQTL.exc	124208031	120290102	0.491988	4284882	341012	0.0737181	2628771	160766	103539
ROSMAP_CUIMC1_2_MIT.snuc-eQTL.inh	118826218	113404194	0.488326	2345558	181690	0.0718924	1668306	104118	46064
ROSMAP_CUIMC1_2_MIT.snuc-eQTL.mic	41796482	35045524	0.456072	450440	27746	0.0580234	417967	24920	2586
ROSMAP_CUIMC1_2_MIT.snuc-eQTL.oli	102060757	96715993	0.486556	2015907	149006	0.0688277	1465913	82939	42307
ROSMAP_CUIMC1_2_MIT.snuc-eQTL.opc	72438497	63420997	0.466813	886837	86179	0.0885689	744622	53632	15537
ROSMAP.sQTL.AC	141920521	143693877	0.503104	18386067	13070822	0.415515	4368116	2082705	3866657
ROSMAP.sQTL.DLPFC	137879881	139023469	0.502065	16646842	12907958	0.436747	4235036	2223083	3558946
ROSMAP.sQTL.PCC	129547790	131053892	0.50289	15304438	11471743	0.428431	3923433	2017302	3395854
