## Supplementary Table S4 for "A TAD-informed aging-brain xQTL atlas of multi-modal and cell-type-resolved regulatory variation"

### Sheet: genes_multi_cohort_multi_qtl_pi
Gene	N independent cohorts	Cohorts	N QTL types	QTL types	Average credible set size	N variants	N contexts	N multi-context variants	N multi-cohort variants	N multi-QTL-type variants
NPIPB2	4	Knight-ADRC,MSBB,MiGA,ROSMAP,ROSMAP_MIT	4	eQTL,mQTL,sQTL,snuc-eQTL	1.08696	5	13	1	1	1
ENDOG	3	Knight-ADRC,MSBB,ROSMAP,ROSMAP_MIT	5	eQTL,haQTL,mQTL,pQTL,snuc-eQTL	5.57143	4	4	1	1	1
LRRC34	3	Knight-ADRC,MSBB,ROSMAP,ROSMAP_CUIMC1,ROSMAP_CUIMC1_2_MIT,ROSMAP_MIT	5	eQTL,haQTL,mQTL,sQTL,snuc-eQTL	1.08421	5	7	1	2	1
LYRM9	3	Knight-ADRC,MSBB,ROSMAP,ROSMAP_CUIMC1	5	eQTL,mQTL,pQTL,sQTL,snuc-eQTL	2.33333	5	7	1	1	1
MADD	3	Knight-ADRC,MSBB,ROSMAP,ROSMAP_CUIMC1,ROSMAP_CUIMC1_2_MIT,ROSMAP_MIT	5	eQTL,mQTL,pQTL,sQTL,snuc-eQTL	1.04762	4	10	1	1	1
MAPK13	3	Knight-ADRC,MSBB,ROSMAP,ROSMAP_CUIMC1_2_MIT,ROSMAP_MIT	5	eQTL,haQTL,mQTL,sQTL,snuc-eQTL	1.13333	3	10	1	1	1
TRPV2	3	Knight-ADRC,MSBB,ROSMAP,ROSMAP_CUIMC1,ROSMAP_CUIMC1_2_MIT,ROSMAP_MIT	5	eQTL,mQTL,pQTL,sQTL,snuc-eQTL	1.1	2	10	1	1	1
TSTD1	3	Knight-ADRC,MSBB,ROSMAP,ROSMAP_CUIMC1	5	eQTL,haQTL,mQTL,pQTL,snuc-eQTL	1.03077	2	12	1	1	1
ACCS	3	Knight-ADRC,MSBB,ROSMAP,ROSMAP_CUIMC1,ROSMAP_CUIMC1_2_MIT,ROSMAP_MIT	4	eQTL,haQTL,mQTL,snuc-eQTL	1.01887	3	13	1	1	1
AP000295.1	3	Knight-ADRC,MSBB,ROSMAP,ROSMAP_CUIMC1	4	eQTL,mQTL,sQTL,snuc-eQTL	1.125	5	9	2	2	1
CIB1	3	Knight-ADRC,MSBB,ROSMAP,ROSMAP_CUIMC1,ROSMAP_CUIMC1_2_MIT	4	eQTL,mQTL,sQTL,snuc-eQTL	1.42857	4	6	1	1	1
CKAP4	3	Knight-ADRC,MSBB,ROSMAP,ROSMAP_CUIMC1,ROSMAP_CUIMC1_2_MIT,ROSMAP_MIT	4	mQTL,pQTL,sQTL,snuc-eQTL	1.06061	3	5	1	1	1
COL16A1	3	Knight-ADRC,MSBB,ROSMAP,ROSMAP_CUIMC1,ROSMAP_CUIMC1_2_MIT,ROSMAP_MIT	4	eQTL,mQTL,sQTL,snuc-eQTL	1.11111	5	11	1	1	1
DRAM2	3	Knight-ADRC,MSBB,ROSMAP,ROSMAP_CUIMC1,ROSMAP_CUIMC1_2_MIT,ROSMAP_MIT	4	eQTL,mQTL,sQTL,snuc-eQTL	1.1875	5	8	1	1	1
EHD3	3	Knight-ADRC,MSBB,ROSMAP	4	eQTL,haQTL,mQTL,pQTL	1.03448	5	5	2	1	1
ENPP5	3	Knight-ADRC,MSBB,ROSMAP,ROSMAP_CUIMC1,ROSMAP_CUIMC1_2_MIT,ROSMAP_MIT	4	eQTL,mQTL,sQTL,snuc-eQTL	1.16667	3	8	1	1	1
EPDR1	3	Knight-ADRC,MSBB,ROSMAP,ROSMAP_CUIMC1_2_MIT,ROSMAP_MIT	4	eQTL,mQTL,sQTL,snuc-eQTL	1.53846	5	6	1	1	1
GALNT6	3	Knight-ADRC,MSBB,ROSMAP,ROSMAP_CUIMC1,ROSMAP_CUIMC1_2_MIT,ROSMAP_MIT	4	eQTL,haQTL,mQTL,snuc-eQTL	1.16129	4	9	4	4	4
GPR55	3	Knight-ADRC,MSBB,ROSMAP,ROSMAP_CUIMC1_2_MIT,ROSMAP_MIT	4	eQTL,haQTL,mQTL,snuc-eQTL	1.25	4	8	3	2	1
HOGA1	3	Knight-ADRC,MSBB,ROSMAP,ROSMAP_CUIMC1	4	eQTL,mQTL,pQTL,snuc-eQTL	1.33333	4	8	1	1	1
HOOK2	3	Knight-ADRC,MSBB,ROSMAP,ROSMAP_CUIMC1_2_MIT	4	haQTL,mQTL,sQTL,snuc-eQTL	1.31579	4	6	1	1	1
HTATIP2	3	Knight-ADRC,MSBB,ROSMAP,ROSMAP_CUIMC1,ROSMAP_MIT	4	eQTL,mQTL,pQTL,snuc-eQTL	1.31579	5	6	2	2	1
IGFBP7	3	Knight-ADRC,MSBB,ROSMAP,ROSMAP_MIT	4	eQTL,mQTL,pQTL,snuc-eQTL	1.33333	4	5	1	1	1
KCNC4	3	Knight-ADRC,MSBB,ROSMAP,ROSMAP_CUIMC1_2_MIT	4	eQTL,haQTL,mQTL,snuc-eQTL	1.4	3	4	2	2	1
KIAA1671	3	Knight-ADRC,MSBB,ROSMAP,ROSMAP_CUIMC1,ROSMAP_CUIMC1_2_MIT	4	eQTL,haQTL,mQTL,snuc-eQTL	1.28571	4	5	1	1	1
MPZ	3	Knight-ADRC,MSBB,ROSMAP	4	eQTL,mQTL,pQTL,sQTL	1.625	4	7	1	1	1
OR3A2	3	Knight-ADRC,MSBB,ROSMAP,ROSMAP_CUIMC1_2_MIT	4	eQTL,mQTL,sQTL,snuc-eQTL	1.53846	5	9	2	2	2
PCM1	3	Knight-ADRC,MSBB,ROSMAP,ROSMAP_CUIMC1_2_MIT,ROSMAP_MIT	4	eQTL,mQTL,sQTL,snuc-eQTL	1.25	5	11	1	1	1
PRKD2	3	Knight-ADRC,MSBB,ROSMAP,ROSMAP_CUIMC1,ROSMAP_CUIMC1_2_MIT,ROSMAP_MIT	4	eQTL,mQTL,sQTL,snuc-eQTL	1.36364	4	6	1	1	1
QPRT	3	Knight-ADRC,MSBB,ROSMAP,ROSMAP_CUIMC1_2_MIT	4	eQTL,mQTL,pQTL,snuc-eQTL	1.33333	3	8	2	2	1
QRSL1	3	Knight-ADRC,MSBB,ROSMAP,ROSMAP_CUIMC1,ROSMAP_CUIMC1_2_MIT,ROSMAP_MIT	4	eQTL,mQTL,pQTL,snuc-eQTL	1.10526	2	11	1	1	1
RTN4RL1	3	Knight-ADRC,MSBB,ROSMAP,ROSMAP_CUIMC1,ROSMAP_CUIMC1_2_MIT,ROSMAP_MIT	4	eQTL,mQTL,sQTL,snuc-eQTL	1.125	5	6	1	1	1
S100A13	3	Knight-ADRC,MSBB,ROSMAP,ROSMAP_CUIMC1_2_MIT,ROSMAP_MIT	4	eQTL,mQTL,pQTL,snuc-eQTL	1.12121	5	6	2	2	2
SH2D6	3	Knight-ADRC,MSBB,ROSMAP,ROSMAP_CUIMC1,ROSMAP_MIT	4	eQTL,mQTL,sQTL,snuc-eQTL	1.27778	5	6	1	1	1
SLC2A12	3	Knight-ADRC,MSBB,ROSMAP,ROSMAP_CUIMC1_2_MIT	4	eQTL,mQTL,sQTL,snuc-eQTL	2.71429	4	6	1	1	1
SPATA7	3	Knight-ADRC,MSBB,ROSMAP,ROSMAP_CUIMC1,ROSMAP_CUIMC1_2_MIT	4	eQTL,mQTL,sQTL,snuc-eQTL	1.14286	5	7	3	3	2
TMEM177	3	Knight-ADRC,MSBB,ROSMAP	4	eQTL,mQTL,pQTL,sQTL	2	3	4	2	2	1
TMEM97	3	Knight-ADRC,MSBB,ROSMAP,ROSMAP_CUIMC1,ROSMAP_CUIMC1_2_MIT,ROSMAP_MIT	4	eQTL,mQTL,pQTL,snuc-eQTL	1.40741	5	8	1	1	1
TRIB3	3	Knight-ADRC,MSBB,ROSMAP,ROSMAP_CUIMC1_2_MIT,ROSMAP_MIT	4	eQTL,mQTL,sQTL,snuc-eQTL	1.36364	5	5	2	2	1
TRIM69	3	Knight-ADRC,MSBB,ROSMAP,ROSMAP_CUIMC1,ROSMAP_CUIMC1_2_MIT,ROSMAP_MIT	4	eQTL,mQTL,sQTL,snuc-eQTL	1.04348	3	10	2	2	2
TRPM1	3	Knight-ADRC,MSBB,ROSMAP,ROSMAP_MIT	4	eQTL,haQTL,mQTL,snuc-eQTL	1.15625	4	5	2	2	2
ZNF155	3	Knight-ADRC,MSBB,ROSMAP,ROSMAP_CUIMC1,ROSMAP_CUIMC1_2_MIT,ROSMAP_MIT	4	eQTL,haQTL,mQTL,snuc-eQTL	1.125	4	10	1	1	1
ZNF177	3	Knight-ADRC,MSBB,ROSMAP,ROSMAP_CUIMC1	4	eQTL,mQTL,sQTL,snuc-eQTL	1.11765	4	13	1	1	1
ZNF502	3	Knight-ADRC,MSBB,ROSMAP,ROSMAP_CUIMC1_2_MIT,ROSMAP_MIT	4	eQTL,haQTL,mQTL,snuc-eQTL	1.11429	2	8	1	1	1
ZNF559-ZNF177	3	Knight-ADRC,MSBB,ROSMAP,ROSMAP_MIT	4	eQTL,mQTL,sQTL,snuc-eQTL	1.11765	4	14	1	1	1
ADGRE5	3	Knight-ADRC,MSBB,ROSMAP,ROSMAP_CUIMC1,ROSMAP_CUIMC1_2_MIT,ROSMAP_MIT	3	eQTL,mQTL,snuc-eQTL	1.4	5	6	1	2	1
ADSL	3	Knight-ADRC,MSBB,ROSMAP	3	eQTL,mQTL,pQTL	2	2	4	1	1	1
AGA	3	Knight-ADRC,MSBB,ROSMAP,ROSMAP_CUIMC1,ROSMAP_CUIMC1_2_MIT	3	eQTL,mQTL,snuc-eQTL	1.5	3	7	1	1	1
ALLC	3	Knight-ADRC,MSBB,ROSMAP	3	eQTL,haQTL,mQTL	1.27778	4	5	2	2	3
AMACR	3	Knight-ADRC,MSBB,ROSMAP,ROSMAP_CUIMC1	3	eQTL,pQTL,snuc-eQTL	1.85714	4	6	2	2	1
ATIC	3	Knight-ADRC,MSBB,ROSMAP	3	eQTL,mQTL,sQTL	1.15	4	5	1	1	1
C17orf75	3	Knight-ADRC,MSBB,ROSMAP,ROSMAP_CUIMC1,ROSMAP_CUIMC1_2_MIT,ROSMAP_MIT	3	eQTL,mQTL,snuc-eQTL	1.11765	4	11	1	1	1
CGNL1	3	Knight-ADRC,MSBB,ROSMAP,ROSMAP_CUIMC1	3	mQTL,sQTL,snuc-eQTL	1.03448	5	6	2	1	1
CORO7	3	Knight-ADRC,MSBB,ROSMAP,ROSMAP_CUIMC1	3	eQTL,mQTL,snuc-eQTL	1.01786	2	7	1	1	1
COX6B1	3	Knight-ADRC,MSBB,ROSMAP,ROSMAP_CUIMC1	3	eQTL,mQTL,snuc-eQTL	1.33333	2	5	1	1	1
DCHS1	3	Knight-ADRC,MSBB,ROSMAP	3	eQTL,mQTL,sQTL	1.09091	3	8	1	1	1
DDX5	3	Knight-ADRC,MSBB,ROSMAP,ROSMAP_CUIMC1_2_MIT	3	eQTL,mQTL,snuc-eQTL	1.33333	3	6	1	1	1
DEPDC7	3	Knight-ADRC,MSBB,ROSMAP,ROSMAP_CUIMC1,ROSMAP_CUIMC1_2_MIT,ROSMAP_MIT	3	eQTL,mQTL,snuc-eQTL	1.18182	4	5	1	1	1
DHFR	3	Knight-ADRC,MSBB,ROSMAP,ROSMAP_CUIMC1	3	eQTL,mQTL,snuc-eQTL	1.5	5	6	2	2	2
DNAJC15	3	Knight-ADRC,MSBB,ROSMAP	3	eQTL,mQTL,sQTL	1.01639	3	8	1	1	1
EFS	3	Knight-ADRC,MSBB,ROSMAP	3	eQTL,mQTL,sQTL	1.14286	5	4	1	1	1
EXOSC6	3	Knight-ADRC,MSBB,ROSMAP,ROSMAP_CUIMC1,ROSMAP_CUIMC1_2_MIT,ROSMAP_MIT	3	eQTL,mQTL,snuc-eQTL	1.64286	4	9	2	2	2
EXT2	3	Knight-ADRC,MSBB,ROSMAP,ROSMAP_CUIMC1_2_MIT,ROSMAP_MIT	3	mQTL,sQTL,snuc-eQTL	1.15789	4	5	1	1	1
FADS2	3	Knight-ADRC,MSBB,ROSMAP,ROSMAP_CUIMC1_2_MIT,ROSMAP_MIT	3	mQTL,sQTL,snuc-eQTL	1.10345	5	5	1	1	1
FZD6	3	Knight-ADRC,MSBB,ROSMAP,ROSMAP_CUIMC1,ROSMAP_CUIMC1_2_MIT,ROSMAP_MIT	3	eQTL,mQTL,snuc-eQTL	1.56522	4	4	3	3	3
IL10RB	3	Knight-ADRC,MSBB,ROSMAP,ROSMAP_CUIMC1,ROSMAP_CUIMC1_2_MIT	3	eQTL,mQTL,snuc-eQTL	1.33333	2	10	1	1	1
ITGAL	3	Knight-ADRC,MSBB,ROSMAP	3	haQTL,mQTL,sQTL	1.6875	4	4	1	1	1
MFSD4A	3	Knight-ADRC,MSBB,ROSMAP,ROSMAP_CUIMC1,ROSMAP_CUIMC1_2_MIT,ROSMAP_MIT	3	eQTL,mQTL,snuc-eQTL	1.09091	5	5	1	1	1
MICA	3	Knight-ADRC,MSBB,ROSMAP,ROSMAP_MIT	3	eQTL,mQTL,snuc-eQTL	1.5	5	8	1	1	1
MT1E	3	Knight-ADRC,MSBB,ROSMAP,ROSMAP_CUIMC1,ROSMAP_CUIMC1_2_MIT	3	eQTL,sQTL,snuc-eQTL	1.16667	5	8	1	1	1
MTG2	3	Knight-ADRC,MSBB,ROSMAP,ROSMAP_CUIMC1,ROSMAP_CUIMC1_2_MIT,ROSMAP_MIT	3	eQTL,sQTL,snuc-eQTL	1.3125	5	8	2	2	2
MTURN	3	Knight-ADRC,MSBB,ROSMAP,ROSMAP_MIT	3	mQTL,sQTL,snuc-eQTL	1.16667	5	6	2	1	1
NCAPG2	3	Knight-ADRC,MSBB,ROSMAP,ROSMAP_CUIMC1,ROSMAP_CUIMC1_2_MIT,ROSMAP_MIT	3	eQTL,mQTL,snuc-eQTL	1.06667	4	8	2	2	1
NELFCD	3	Knight-ADRC,MSBB,ROSMAP,ROSMAP_CUIMC1,ROSMAP_CUIMC1_2_MIT,ROSMAP_MIT	3	eQTL,mQTL,snuc-eQTL	1.28571	3	6	1	1	1
NIT2	3	Knight-ADRC,MSBB,ROSMAP	3	mQTL,pQTL,sQTL	1.11111	3	3	1	1	1
NUDT12	3	Knight-ADRC,MSBB,ROSMAP,ROSMAP_CUIMC1_2_MIT	3	eQTL,mQTL,snuc-eQTL	1.42857	3	8	1	1	1
OR2L5	3	Knight-ADRC,MSBB,ROSMAP,ROSMAP_CUIMC1,ROSMAP_CUIMC1_2_MIT,ROSMAP_MIT	3	eQTL,mQTL,snuc-eQTL	1.15789	5	8	2	2	2
OR7C1	3	Knight-ADRC,MSBB,ROSMAP	3	eQTL,haQTL,mQTL	1.5	3	7	1	1	1
PAH	3	Knight-ADRC,MSBB,ROSMAP,ROSMAP_CUIMC1,ROSMAP_CUIMC1_2_MIT,ROSMAP_MIT	3	eQTL,mQTL,snuc-eQTL	1.26667	3	9	2	1	1
PLIN3	3	Knight-ADRC,MSBB,ROSMAP,ROSMAP_CUIMC1,ROSMAP_CUIMC1_2_MIT	3	eQTL,pQTL,snuc-eQTL	1.5	4	5	1	1	1
POGLUT3	3	Knight-ADRC,MSBB,ROSMAP	3	eQTL,mQTL,sQTL	1.3	5	5	2	1	1
POLE4	3	Knight-ADRC,MSBB,ROSMAP,ROSMAP_CUIMC1_2_MIT	3	eQTL,mQTL,snuc-eQTL	1.45714	3	6	2	1	1
PRRX1	3	Knight-ADRC,MSBB,ROSMAP,ROSMAP_CUIMC1,ROSMAP_CUIMC1_2_MIT,ROSMAP_MIT	3	eQTL,mQTL,snuc-eQTL	1.02632	3	6	1	1	1
PYCR2	3	Knight-ADRC,MSBB,ROSMAP	3	eQTL,mQTL,sQTL	1.1875	5	5	1	1	1
RELL1	3	Knight-ADRC,MSBB,ROSMAP,ROSMAP_CUIMC1_2_MIT,ROSMAP_MIT	3	eQTL,mQTL,snuc-eQTL	1.36364	4	4	1	1	1
SH3RF1	3	Knight-ADRC,MSBB,ROSMAP,ROSMAP_CUIMC1,ROSMAP_CUIMC1_2_MIT,ROSMAP_MIT	3	eQTL,mQTL,snuc-eQTL	1.14545	2	8	1	2	1
SIGLEC7	3	Knight-ADRC,MSBB,ROSMAP	3	eQTL,pQTL,sQTL	1.09091	4	7	1	1	1
SMAD7	3	Knight-ADRC,MSBB,ROSMAP,ROSMAP_CUIMC1_2_MIT	3	mQTL,sQTL,snuc-eQTL	1.05882	4	5	1	1	1
SMCO4	3	Knight-ADRC,MSBB,ROSMAP,ROSMAP_CUIMC1,ROSMAP_CUIMC1_2_MIT	3	mQTL,sQTL,snuc-eQTL	1.3125	5	8	3	2	1
SYCP2L	3	Knight-ADRC,MSBB,ROSMAP,ROSMAP_CUIMC1_2_MIT	3	eQTL,mQTL,snuc-eQTL	1.66667	3	7	1	1	1
TIMM13	3	Knight-ADRC,MSBB,ROSMAP,ROSMAP_CUIMC1,ROSMAP_CUIMC1_2_MIT,ROSMAP_MIT	3	eQTL,sQTL,snuc-eQTL	1.38462	4	10	2	1	1
TOX3	3	Knight-ADRC,MSBB,ROSMAP,ROSMAP_CUIMC1,ROSMAP_CUIMC1_2_MIT	3	mQTL,sQTL,snuc-eQTL	1.16667	4	4	1	1	1
TSPAN11	3	Knight-ADRC,MSBB,ROSMAP,ROSMAP_CUIMC1	3	eQTL,mQTL,snuc-eQTL	1.55556	5	9	1	1	1
WDR64	3	Knight-ADRC,MSBB,ROSMAP,ROSMAP_CUIMC1,ROSMAP_CUIMC1_2_MIT,ROSMAP_MIT	3	eQTL,mQTL,snuc-eQTL	1.18182	2	7	1	1	1
ZADH2	3	Knight-ADRC,MSBB,ROSMAP,ROSMAP_MIT	3	eQTL,mQTL,snuc-eQTL	1.5	5	6	1	1	1
ZNF253	3	Knight-ADRC,MSBB,ROSMAP,ROSMAP_CUIMC1,ROSMAP_CUIMC1_2_MIT,ROSMAP_MIT	3	eQTL,sQTL,snuc-eQTL	1.15385	4	7	1	1	1
ZNF501	3	Knight-ADRC,MSBB,ROSMAP	3	eQTL,haQTL,mQTL	1.2	1	7	1	1	1
AC093849.2	3	Knight-ADRC,MSBB,ROSMAP	2	haQTL,mQTL	1.35849	4	3	1	1	1
AP003100.1	3	Knight-ADRC,MSBB,ROSMAP	2	haQTL,mQTL	1.22222	2	3	1	1	1
ASB2	3	Knight-ADRC,MSBB,ROSMAP,ROSMAP_CUIMC1,ROSMAP_CUIMC1_2_MIT,ROSMAP_MIT	2	eQTL,snuc-eQTL	1.14286	2	5	1	1	1
BTNL3	3	Knight-ADRC,MSBB,ROSMAP	2	eQTL,mQTL	1.11111	1	5	1	1	1
CORO7-PAM16	3	Knight-ADRC,MSBB,ROSMAP	2	eQTL,mQTL	1.01754	2	4	1	1	1
CTBS	3	Knight-ADRC,MSBB,ROSMAP,ROSMAP_CUIMC1,ROSMAP_CUIMC1_2_MIT,ROSMAP_MIT	2	mQTL,snuc-eQTL	1.75	4	5	2	2	1
FLG	3	Knight-ADRC,MSBB,ROSMAP	2	eQTL,mQTL	1.08696	5	4	1	1	1
FNBP1P1	3	Knight-ADRC,MSBB,ROSMAP	2	haQTL,mQTL	1.09091	2	3	2	2	1
FXNP1	3	Knight-ADRC,MSBB,ROSMAP	2	haQTL,mQTL	1.07143	4	3	2	2	1
GOLGA6L9	3	Knight-ADRC,MSBB,ROSMAP,ROSMAP_CUIMC1,ROSMAP_CUIMC1_2_MIT	2	eQTL,snuc-eQTL	1.41667	4	7	1	2	1
H3C9P	3	Knight-ADRC,MSBB,ROSMAP	2	haQTL,mQTL	1.41667	4	3	1	1	1
INSYN2B	3	Knight-ADRC,MSBB,ROSMAP,ROSMAP_CUIMC1	2	eQTL,snuc-eQTL	1.75	3	4	1	1	1
LINC02565	3	Knight-ADRC,MSBB,ROSMAP	2	haQTL,mQTL	1.33333	3	3	1	1	1
MIR646HG	3	Knight-ADRC,MSBB,ROSMAP	2	haQTL,mQTL	1.125	5	3	2	2	1
MYO3B	3	Knight-ADRC,MSBB,ROSMAP	2	haQTL,mQTL	1.08511	5	3	3	3	1
OR2M2	3	Knight-ADRC,MSBB,ROSMAP	2	eQTL,mQTL	1.25	5	5	1	1	1
PPIAP33	3	Knight-ADRC,MSBB,ROSMAP	2	haQTL,mQTL	1.09091	3	3	2	2	1
SF3A3	3	Knight-ADRC,MSBB,ROSMAP	2	haQTL,mQTL	1.28571	3	3	2	2	1
SP5	3	Knight-ADRC,MSBB,ROSMAP	2	haQTL,mQTL	1.08333	3	3	1	1	1
TMEM171	3	Knight-ADRC,MSBB,ROSMAP	2	eQTL,mQTL	1.0303	4	8	1	1	1
ACOT2	2	Knight-ADRC,ROSMAP,ROSMAP_CUIMC1_2_MIT	5	eQTL,haQTL,mQTL,pQTL,snuc-eQTL	1.4	4	5	1	1	1
CMC1	2	Knight-ADRC,ROSMAP,ROSMAP_CUIMC1,ROSMAP_CUIMC1_2_MIT,ROSMAP_MIT	5	eQTL,mQTL,pQTL,sQTL,snuc-eQTL	1.90323	5	9	1	1	1
CSTB	2	Knight-ADRC,ROSMAP,ROSMAP_CUIMC1,ROSMAP_CUIMC1_2_MIT,ROSMAP_MIT	5	eQTL,mQTL,pQTL,sQTL,snuc-eQTL	1.07143	4	6	1	1	1
TXNDC12	2	MSBB,ROSMAP,ROSMAP_CUIMC1,ROSMAP_CUIMC1_2_MIT,ROSMAP_MIT	5	eQTL,mQTL,pQTL,sQTL,snuc-eQTL	1.11111	5	3	1	1	1
ALPK1	2	Knight-ADRC,ROSMAP,ROSMAP_CUIMC1,ROSMAP_CUIMC1_2_MIT,ROSMAP_MIT	4	eQTL,mQTL,sQTL,snuc-eQTL	1.11111	4	5	1	1	1
ANKRD65	2	MSBB,ROSMAP,ROSMAP_MIT	4	eQTL,mQTL,sQTL,snuc-eQTL	1.16667	3	9	1	1	1
BCAN	2	MSBB,ROSMAP,ROSMAP_CUIMC1,ROSMAP_CUIMC1_2_MIT,ROSMAP_MIT	4	eQTL,pQTL,sQTL,snuc-eQTL	1.05	5	9	1	2	1
CAND2	2	Knight-ADRC,ROSMAP,ROSMAP_CUIMC1,ROSMAP_CUIMC1_2_MIT,ROSMAP_MIT	4	eQTL,mQTL,pQTL,snuc-eQTL	1.06897	5	9	1	2	1
CDC37L1	2	Knight-ADRC,ROSMAP,ROSMAP_CUIMC1_2_MIT	4	eQTL,pQTL,sQTL,snuc-eQTL	1.14286	3	5	1	1	1
CHKB	2	MSBB,ROSMAP,ROSMAP_CUIMC1	4	eQTL,pQTL,sQTL,snuc-eQTL	1.22222	3	7	1	1	1
CPNE2	2	MSBB,ROSMAP,ROSMAP_CUIMC1,ROSMAP_CUIMC1_2_MIT,ROSMAP_MIT	4	eQTL,mQTL,pQTL,snuc-eQTL	1.1	2	4	1	1	1
CYP7B1	2	Knight-ADRC,ROSMAP,ROSMAP_CUIMC1,ROSMAP_CUIMC1_2_MIT,ROSMAP_MIT	4	eQTL,mQTL,pQTL,snuc-eQTL	1.22222	4	8	2	1	2
DEF8	2	MSBB,ROSMAP,ROSMAP_CUIMC1_2_MIT	4	eQTL,mQTL,sQTL,snuc-eQTL	1.15385	5	5	2	1	1
DNAH17	2	Knight-ADRC,ROSMAP,ROSMAP_CUIMC1_2_MIT	4	eQTL,haQTL,mQTL,snuc-eQTL	1.1	5	3	1	1	1
DSE	2	Knight-ADRC,ROSMAP,ROSMAP_CUIMC1,ROSMAP_CUIMC1_2_MIT,ROSMAP_MIT	4	eQTL,mQTL,sQTL,snuc-eQTL	1.66667	5	7	1	1	1
FBN3	2	MSBB,ROSMAP,ROSMAP_MIT	4	eQTL,mQTL,sQTL,snuc-eQTL	1.28571	3	6	1	1	1
GATAD1	2	Knight-ADRC,ROSMAP,ROSMAP_CUIMC1_2_MIT	4	eQTL,mQTL,sQTL,snuc-eQTL	1.8	3	4	1	1	1
GOLPH3	2	Knight-ADRC,ROSMAP,ROSMAP_CUIMC1,ROSMAP_CUIMC1_2_MIT,ROSMAP_MIT	4	haQTL,mQTL,sQTL,snuc-eQTL	1.23077	4	5	1	1	1
HHIPL1	2	MSBB,ROSMAP,ROSMAP_CUIMC1_2_MIT	4	eQTL,mQTL,sQTL,snuc-eQTL	1.44444	5	6	2	1	1
HID1	2	Knight-ADRC,ROSMAP,ROSMAP_CUIMC1	4	eQTL,mQTL,sQTL,snuc-eQTL	1.15385	5	5	2	1	1
IFITM3	2	MSBB,ROSMAP,ROSMAP_CUIMC1,ROSMAP_CUIMC1_2_MIT,ROSMAP_MIT	4	eQTL,haQTL,sQTL,snuc-eQTL	1.1	4	4	2	2	2
KAT14	2	MSBB,ROSMAP,ROSMAP_CUIMC1_2_MIT	4	eQTL,mQTL,sQTL,snuc-eQTL	1.33333	3	5	2	1	1
KIF17	2	Knight-ADRC,ROSMAP,ROSMAP_CUIMC1,ROSMAP_CUIMC1_2_MIT	4	eQTL,mQTL,sQTL,snuc-eQTL	1.22222	5	5	2	1	1
LTBR	2	MSBB,ROSMAP,ROSMAP_MIT	4	eQTL,haQTL,sQTL,snuc-eQTL	1.25	5	6	2	1	1
LYNX1	2	Knight-ADRC,ROSMAP,ROSMAP_CUIMC1	4	eQTL,mQTL,sQTL,snuc-eQTL	1.58824	5	6	1	1	1
MAD2L2	2	Knight-ADRC,ROSMAP,ROSMAP_MIT	4	haQTL,mQTL,sQTL,snuc-eQTL	1.6	4	4	1	1	1
MREG	2	Knight-ADRC,ROSMAP,ROSMAP_CUIMC1,ROSMAP_CUIMC1_2_MIT	4	eQTL,mQTL,sQTL,snuc-eQTL	1.14286	4	4	2	2	1
NARS2	2	MSBB,ROSMAP,ROSMAP_CUIMC1,ROSMAP_CUIMC1_2_MIT	4	eQTL,pQTL,sQTL,snuc-eQTL	1.55556	5	6	1	1	1
NAT14	2	Knight-ADRC,ROSMAP,ROSMAP_CUIMC1_2_MIT,ROSMAP_MIT	4	eQTL,mQTL,sQTL,snuc-eQTL	1.38462	4	5	2	2	2
NPNT	2	MSBB,ROSMAP,ROSMAP_CUIMC1,ROSMAP_CUIMC1_2_MIT	4	eQTL,mQTL,sQTL,snuc-eQTL	1.22222	2	5	1	1	1
NSMAF	2	Knight-ADRC,ROSMAP,ROSMAP_CUIMC1_2_MIT,ROSMAP_MIT	4	eQTL,mQTL,sQTL,snuc-eQTL	1.18182	3	4	2	2	1
PDLIM2	2	MSBB,ROSMAP,ROSMAP_CUIMC1	4	eQTL,mQTL,sQTL,snuc-eQTL	1.1	3	6	3	2	2
PIGB	2	Knight-ADRC,ROSMAP,ROSMAP_CUIMC1,ROSMAP_MIT	4	eQTL,mQTL,sQTL,snuc-eQTL	1.14286	5	4	1	1	1
RPA2	2	MSBB,ROSMAP,ROSMAP_CUIMC1,ROSMAP_CUIMC1_2_MIT,ROSMAP_MIT	4	eQTL,pQTL,sQTL,snuc-eQTL	1.26087	3	13	1	1	1
TDRD3	2	MSBB,ROSMAP,ROSMAP_CUIMC1_2_MIT	4	eQTL,mQTL,sQTL,snuc-eQTL	1.33333	5	4	1	1	1
TECPR1	2	MSBB,ROSMAP	4	eQTL,mQTL,pQTL,sQTL	1.41667	5	8	1	1	1
TFIP11	2	Knight-ADRC,ROSMAP,ROSMAP_CUIMC1_2_MIT	4	eQTL,mQTL,sQTL,snuc-eQTL	1.25	3	4	1	1	1
TGIF1	2	Knight-ADRC,ROSMAP,ROSMAP_CUIMC1,ROSMAP_CUIMC1_2_MIT	4	eQTL,mQTL,sQTL,snuc-eQTL	1.22222	5	5	1	1	1
TRPV1	2	Knight-ADRC,ROSMAP,ROSMAP_CUIMC1,ROSMAP_CUIMC1_2_MIT	4	eQTL,mQTL,sQTL,snuc-eQTL	1.64286	5	7	3	3	1
TTN	2	Knight-ADRC,ROSMAP,ROSMAP_CUIMC1,ROSMAP_CUIMC1_2_MIT,ROSMAP_MIT	4	eQTL,mQTL,sQTL,snuc-eQTL	1.33333	5	3	1	1	1
UBAP1L	2	MSBB,ROSMAP,ROSMAP_CUIMC1,ROSMAP_CUIMC1_2_MIT,ROSMAP_MIT	4	eQTL,mQTL,sQTL,snuc-eQTL	1.17647	4	9	1	2	1
ZNF419	2	Knight-ADRC,ROSMAP,ROSMAP_CUIMC1	4	eQTL,mQTL,sQTL,snuc-eQTL	3.375	4	5	1	1	1
ZNF677	2	MSBB,ROSMAP,ROSMAP_CUIMC1_2_MIT	4	eQTL,haQTL,sQTL,snuc-eQTL	2.5	5	4	1	1	1
ZNF713	2	Knight-ADRC,ROSMAP,ROSMAP_CUIMC1	4	eQTL,haQTL,mQTL,snuc-eQTL	1.25	4	5	2	1	1
AC005697.1	2	Knight-ADRC,ROSMAP,ROSMAP_MIT	3	mQTL,sQTL,snuc-eQTL	1.14286	4	6	1	1	1
ACADM	2	Knight-ADRC,ROSMAP	3	eQTL,mQTL,sQTL	1.35714	4	4	1	1	1
ADCK2	2	Knight-ADRC,ROSMAP,ROSMAP_CUIMC1,ROSMAP_CUIMC1_2_MIT	3	eQTL,mQTL,snuc-eQTL	1.2	2	4	1	1	1
AGTRAP	2	MSBB,ROSMAP,ROSMAP_CUIMC1,ROSMAP_MIT	3	eQTL,sQTL,snuc-eQTL	1.14286	5	5	1	1	1
ARL16	2	MSBB,ROSMAP,ROSMAP_CUIMC1,ROSMAP_CUIMC1_2_MIT,ROSMAP_MIT	3	eQTL,sQTL,snuc-eQTL	1.46667	5	7	1	1	1
ATP1B1	2	Knight-ADRC,ROSMAP,ROSMAP_CUIMC1,ROSMAP_CUIMC1_2_MIT,ROSMAP_MIT	3	eQTL,mQTL,snuc-eQTL	1.11111	5	4	1	1	1
ATP8B2	2	Knight-ADRC,ROSMAP	3	haQTL,mQTL,sQTL	1.14286	3	3	1	1	1
CALHM6	2	MSBB,ROSMAP	3	eQTL,mQTL,sQTL	2.44	3	6	1	1	1
CANX	2	MSBB,ROSMAP,ROSMAP_CUIMC1,ROSMAP_CUIMC1_2_MIT,ROSMAP_MIT	3	eQTL,sQTL,snuc-eQTL	1.61538	5	7	2	2	1
CASQ1	2	MSBB,ROSMAP,ROSMAP_CUIMC1	3	eQTL,mQTL,snuc-eQTL	1.16667	4	5	1	1	1
CGREF1	2	MSBB,ROSMAP	3	eQTL,pQTL,sQTL	1.33333	5	4	2	1	1
CIAO3	2	MSBB,ROSMAP,ROSMAP_CUIMC1	3	eQTL,sQTL,snuc-eQTL	1.875	4	6	1	1	1
CIDEA	2	Knight-ADRC,ROSMAP	3	eQTL,mQTL,sQTL	1.23077	4	4	2	1	1
CLUAP1	2	MSBB,ROSMAP,ROSMAP_CUIMC1,ROSMAP_CUIMC1_2_MIT,ROSMAP_MIT	3	eQTL,sQTL,snuc-eQTL	1.35294	3	9	2	2	1
CSNK1G1	2	Knight-ADRC,ROSMAP,ROSMAP_CUIMC1,ROSMAP_CUIMC1_2_MIT	3	mQTL,sQTL,snuc-eQTL	1.28571	4	4	1	1	1
DBNDD2	2	Knight-ADRC,ROSMAP,ROSMAP_CUIMC1	3	eQTL,sQTL,snuc-eQTL	1.14286	3	5	1	1	1
DENND11	2	Knight-ADRC,ROSMAP,ROSMAP_CUIMC1	3	mQTL,sQTL,snuc-eQTL	1.42857	3	5	1	1	1
DSEL	2	Knight-ADRC,ROSMAP,ROSMAP_CUIMC1,ROSMAP_CUIMC1_2_MIT,ROSMAP_MIT	3	eQTL,mQTL,snuc-eQTL	1.22222	5	6	1	1	1
ECRG4	2	Knight-ADRC,ROSMAP	3	eQTL,mQTL,sQTL	1.04167	4	4	2	1	1
ELK3	2	Knight-ADRC,ROSMAP,ROSMAP_CUIMC1_2_MIT	3	eQTL,mQTL,snuc-eQTL	1.14286	2	4	2	2	1
ERCC1	2	MSBB,ROSMAP,ROSMAP_CUIMC1_2_MIT	3	mQTL,sQTL,snuc-eQTL	1.1	5	5	2	1	1
FLOT2	2	MSBB,ROSMAP	3	haQTL,pQTL,sQTL	1.28571	3	3	1	1	1
FLT3	2	MSBB,ROSMAP,ROSMAP_CUIMC1_2_MIT	3	eQTL,mQTL,snuc-eQTL	1.1	4	4	1	1	1
GLB1L3	2	MSBB,ROSMAP,ROSMAP_CUIMC1,ROSMAP_CUIMC1_2_MIT,ROSMAP_MIT	3	eQTL,sQTL,snuc-eQTL	1.08333	5	8	2	1	1
GPR179	2	MSBB,ROSMAP	3	eQTL,mQTL,sQTL	1.5	3	6	1	1	1
HEPN1	2	Knight-ADRC,ROSMAP,ROSMAP_CUIMC1,ROSMAP_CUIMC1_2_MIT,ROSMAP_MIT	3	haQTL,mQTL,snuc-eQTL	1.22222	3	3	1	1	1
HMBOX1	2	MSBB,ROSMAP,ROSMAP_CUIMC1_2_MIT,ROSMAP_MIT	3	eQTL,mQTL,snuc-eQTL	1.5	4	5	1	1	1
HPF1	2	MSBB,ROSMAP,ROSMAP_CUIMC1,ROSMAP_CUIMC1_2_MIT,ROSMAP_MIT	3	eQTL,sQTL,snuc-eQTL	1.38462	5	8	1	2	1
HSD17B12	2	Knight-ADRC,ROSMAP,ROSMAP_CUIMC1_2_MIT	3	eQTL,pQTL,snuc-eQTL	1.5	3	3	1	1	1
IL1RL2	2	MSBB,ROSMAP,ROSMAP_CUIMC1,ROSMAP_CUIMC1_2_MIT,ROSMAP_MIT	3	eQTL,mQTL,snuc-eQTL	1.45455	4	3	1	1	1
IL34	2	Knight-ADRC,ROSMAP,ROSMAP_CUIMC1_2_MIT	3	eQTL,mQTL,snuc-eQTL	1.5	2	4	1	1	1
KIF15	2	MSBB,ROSMAP,ROSMAP_CUIMC1,ROSMAP_CUIMC1_2_MIT	3	eQTL,mQTL,snuc-eQTL	1.57143	3	5	1	1	1
KLHL14	2	MSBB,ROSMAP	3	eQTL,haQTL,mQTL	1.64286	3	3	1	1	1
LIX1	2	MSBB,ROSMAP,ROSMAP_CUIMC1,ROSMAP_CUIMC1_2_MIT,ROSMAP_MIT	3	eQTL,mQTL,snuc-eQTL	1.07692	2	8	1	1	1
LRRN1	2	Knight-ADRC,ROSMAP,ROSMAP_CUIMC1,ROSMAP_CUIMC1_2_MIT,ROSMAP_MIT	3	mQTL,sQTL,snuc-eQTL	1.52632	4	8	1	1	1
LURAP1	2	MSBB,ROSMAP,ROSMAP_CUIMC1,ROSMAP_CUIMC1_2_MIT,ROSMAP_MIT	3	eQTL,sQTL,snuc-eQTL	1.22222	3	7	1	1	1
MINDY1	2	MSBB,ROSMAP	3	eQTL,pQTL,sQTL	1.1	3	8	1	1	1
MROH7-TTC4	2	MSBB,ROSMAP,ROSMAP_MIT	3	eQTL,mQTL,snuc-eQTL	1.22222	4	6	2	2	2
NDUFS4	2	MSBB,ROSMAP,ROSMAP_CUIMC1,ROSMAP_CUIMC1_2_MIT	3	eQTL,sQTL,snuc-eQTL	1.25	2	3	1	1	1
NUP210L	2	Knight-ADRC,ROSMAP,ROSMAP_CUIMC1,ROSMAP_CUIMC1_2_MIT,ROSMAP_MIT	3	eQTL,mQTL,snuc-eQTL	1.04545	3	7	2	1	1
OBI1	2	Knight-ADRC,ROSMAP	3	haQTL,mQTL,sQTL	1.33333	4	2	1	1	1
PLA2G12A	2	MSBB,ROSMAP,ROSMAP_CUIMC1_2_MIT	3	eQTL,sQTL,snuc-eQTL	1.83333	4	5	1	1	1
PRICKLE1	2	Knight-ADRC,ROSMAP,ROSMAP_CUIMC1_2_MIT	3	mQTL,sQTL,snuc-eQTL	1.22222	4	4	1	1	1
RPL29	2	MSBB,ROSMAP,ROSMAP_CUIMC1,ROSMAP_CUIMC1_2_MIT	3	eQTL,mQTL,snuc-eQTL	1.125	2	6	1	1	1
RRP15	2	MSBB,ROSMAP,ROSMAP_CUIMC1,ROSMAP_CUIMC1_2_MIT,ROSMAP_MIT	3	eQTL,sQTL,snuc-eQTL	1.38462	3	8	1	1	1
SARM1	2	MSBB,ROSMAP	3	eQTL,mQTL,pQTL	1.2	3	4	1	1	1
SCRN2	2	MSBB,ROSMAP	3	eQTL,pQTL,sQTL	1.90909	4	6	1	1	1
SHPK	2	MSBB,ROSMAP,ROSMAP_CUIMC1	3	eQTL,pQTL,snuc-eQTL	1.4	4	8	1	1	1
SLC25A39	2	Knight-ADRC,ROSMAP,ROSMAP_CUIMC1,ROSMAP_CUIMC1_2_MIT,ROSMAP_MIT	3	eQTL,sQTL,snuc-eQTL	1.09091	4	5	1	2	1
SNRNP25	2	MSBB,ROSMAP,ROSMAP_CUIMC1,ROSMAP_MIT	3	eQTL,sQTL,snuc-eQTL	1.11111	4	5	3	2	1
SRXN1	2	Knight-ADRC,ROSMAP,ROSMAP_CUIMC1	3	eQTL,pQTL,snuc-eQTL	1.14286	5	5	2	2	2
ST8SIA3	2	Knight-ADRC,ROSMAP,ROSMAP_CUIMC1,ROSMAP_CUIMC1_2_MIT,ROSMAP_MIT	3	eQTL,sQTL,snuc-eQTL	1.27273	4	6	1	1	1
TDP1	2	Knight-ADRC,ROSMAP,ROSMAP_CUIMC1,ROSMAP_CUIMC1_2_MIT	3	eQTL,mQTL,snuc-eQTL	1.33333	4	4	2	2	1
TDP2	2	Knight-ADRC,ROSMAP,ROSMAP_CUIMC1_2_MIT	3	eQTL,mQTL,snuc-eQTL	1.125	5	4	2	2	1
TMEM74B	2	MSBB,ROSMAP,ROSMAP_CUIMC1,ROSMAP_CUIMC1_2_MIT,ROSMAP_MIT	3	eQTL,sQTL,snuc-eQTL	1.07143	5	6	1	1	1
TNFRSF25	2	MSBB,ROSMAP,ROSMAP_CUIMC1,ROSMAP_CUIMC1_2_MIT,ROSMAP_MIT	3	eQTL,sQTL,snuc-eQTL	1.4	5	4	1	1	1
TP53I3	2	Knight-ADRC,ROSMAP	3	eQTL,mQTL,pQTL	2.5	2	3	1	1	1
UFSP2	2	MSBB,ROSMAP	3	eQTL,mQTL,sQTL	1.1	3	7	1	1	1
VSTM2L	2	Knight-ADRC,ROSMAP,ROSMAP_CUIMC1,ROSMAP_CUIMC1_2_MIT	3	eQTL,mQTL,snuc-eQTL	1.125	4	4	1	1	1
ZDHHC6	2	MSBB,ROSMAP,ROSMAP_CUIMC1_2_MIT	3	eQTL,sQTL,snuc-eQTL	1.5	2	4	1	1	1
ZFYVE27	2	Knight-ADRC,ROSMAP,ROSMAP_CUIMC1,ROSMAP_CUIMC1_2_MIT,ROSMAP_MIT	3	mQTL,sQTL,snuc-eQTL	1.18182	4	6	1	1	1
ZNF135	2	Knight-ADRC,ROSMAP,ROSMAP_CUIMC1,ROSMAP_CUIMC1_2_MIT,ROSMAP_MIT	3	eQTL,sQTL,snuc-eQTL	1.66667	5	8	3	3	2
ZNF14	2	MSBB,ROSMAP,ROSMAP_CUIMC1_2_MIT,ROSMAP_MIT	3	eQTL,sQTL,snuc-eQTL	1.77778	3	7	1	1	1
ZNF347	2	Knight-ADRC,ROSMAP,ROSMAP_CUIMC1,ROSMAP_CUIMC1_2_MIT,ROSMAP_MIT	3	eQTL,sQTL,snuc-eQTL	1.18182	5	6	1	2	1
ZNF600	2	MSBB,ROSMAP	3	eQTL,mQTL,sQTL	1.25	4	4	2	1	1
ZSCAN23	2	MSBB,ROSMAP,ROSMAP_CUIMC1,ROSMAP_CUIMC1_2_MIT,ROSMAP_MIT	3	eQTL,mQTL,snuc-eQTL	1.33333	3	6	1	1	1
AATF	2	MSBB,ROSMAP,ROSMAP_CUIMC1,ROSMAP_CUIMC1_2_MIT	2	eQTL,snuc-eQTL	1.28571	3	5	1	1	1
AC233723.1	2	MSBB,ROSMAP	2	eQTL,sQTL	1.3	5	6	2	1	1
AL391987.2	2	MSBB,ROSMAP,ROSMAP_MIT	2	eQTL,snuc-eQTL	1.66667	2	3	1	1	1
BFAR	2	Knight-ADRC,ROSMAP	2	mQTL,sQTL	1.8	3	3	1	1	1
BLK	2	Knight-ADRC,ROSMAP	2	haQTL,mQTL	1.3	5	2	1	1	1
BTNL8	2	Knight-ADRC,ROSMAP	2	eQTL,mQTL	1.2	1	3	1	1	1
CBLN3	2	MSBB,ROSMAP	2	eQTL,mQTL	1.09091	3	4	1	1	1
CEACAM19	2	Knight-ADRC,ROSMAP,ROSMAP_CUIMC1,ROSMAP_CUIMC1_2_MIT,ROSMAP_MIT	2	eQTL,snuc-eQTL	1.36364	3	6	1	1	1
CYP2J2	2	Knight-ADRC,ROSMAP,ROSMAP_CUIMC1,ROSMAP_CUIMC1_2_MIT	2	eQTL,snuc-eQTL	1.14286	3	4	1	1	1
DFFB	2	MSBB,ROSMAP,ROSMAP_CUIMC1,ROSMAP_CUIMC1_2_MIT,ROSMAP_MIT	2	eQTL,snuc-eQTL	1.5	2	5	1	1	1
FBXO22	2	MSBB,ROSMAP,ROSMAP_CUIMC1,ROSMAP_MIT	2	eQTL,snuc-eQTL	1.5	2	4	1	1	1
FLCN	2	MSBB,ROSMAP,ROSMAP_CUIMC1	2	eQTL,snuc-eQTL	1.5	2	4	1	1	1
FP565260.2	2	MSBB,ROSMAP	2	eQTL,sQTL	1.14286	3	7	3	1	3
FP565260.6	2	MSBB,ROSMAP,ROSMAP_CUIMC1,ROSMAP_MIT	2	eQTL,snuc-eQTL	1.07692	4	8	3	2	2
GATD3B	2	MSBB,ROSMAP,ROSMAP_CUIMC1	2	eQTL,snuc-eQTL	1.08333	3	10	3	2	1
GDF6	2	Knight-ADRC,ROSMAP	2	eQTL,mQTL	1.71429	3	2	1	1	1
HYAL3	2	MSBB,ROSMAP	2	eQTL,sQTL	1.44444	3	7	1	1	1
JPT2	2	MSBB,ROSMAP,ROSMAP_CUIMC1,ROSMAP_CUIMC1_2_MIT,ROSMAP_MIT	2	eQTL,snuc-eQTL	1.21429	1	9	1	1	1
KCNAB1	2	Knight-ADRC,ROSMAP_CUIMC1,ROSMAP_CUIMC1_2_MIT,ROSMAP_MIT	2	mQTL,snuc-eQTL	1.125	3	2	1	1	1
KCNE3	2	MSBB,ROSMAP	2	eQTL,haQTL	1.5	1	2	1	1	1
KLHL12	2	Knight-ADRC,ROSMAP,ROSMAP_CUIMC1_2_MIT,ROSMAP_MIT	2	eQTL,snuc-eQTL	1.2	1	4	1	1	1
MAEL	2	Knight-ADRC,ROSMAP,ROSMAP_CUIMC1,ROSMAP_CUIMC1_2_MIT,ROSMAP_MIT	2	eQTL,snuc-eQTL	1.11111	2	6	2	2	1
MAML1	2	Knight-ADRC,ROSMAP,ROSMAP_CUIMC1_2_MIT	2	eQTL,snuc-eQTL	1.2	2	5	1	1	1
METTL2B	2	Knight-ADRC,ROSMAP,ROSMAP_CUIMC1,ROSMAP_CUIMC1_2_MIT,ROSMAP_MIT	2	eQTL,snuc-eQTL	1.11111	2	6	1	1	1
NLRC3	2	MSBB,ROSMAP_CUIMC1	2	eQTL,snuc-eQTL	1.125	4	6	1	1	1
NMUR2	2	MSBB,ROSMAP_CUIMC1,ROSMAP_CUIMC1_2_MIT,ROSMAP_MIT	2	eQTL,snuc-eQTL	4	3	3	1	2	1
PDCD7	2	MSBB,ROSMAP_CUIMC1_2_MIT	2	eQTL,snuc-eQTL	1.14286	1	7	1	1	1
PM20D1	2	Knight-ADRC,MSBB	2	eQTL,mQTL	1.10526	1	4	1	1	1
PTPN1	2	Knight-ADRC,ROSMAP,ROSMAP_CUIMC1	2	mQTL,snuc-eQTL	1.5	2	3	1	1	1
PTPRH	2	MSBB,ROSMAP,ROSMAP_MIT	2	eQTL,snuc-eQTL	3	1	5	1	1	1
RHD	2	MSBB,ROSMAP_CUIMC1,ROSMAP_CUIMC1_2_MIT	2	eQTL,snuc-eQTL	1.5	2	7	2	1	1
SPRYD4	2	MSBB,ROSMAP	2	eQTL,pQTL	1.66667	1	2	1	1	1
TADA2A	2	Knight-ADRC,ROSMAP,ROSMAP_CUIMC1_2_MIT	2	eQTL,snuc-eQTL	1.33333	3	6	2	2	1
TBX6	2	MSBB,ROSMAP,ROSMAP_MIT	2	eQTL,snuc-eQTL	1.2	2	5	1	1	1
TSBP1	2	Knight-ADRC,ROSMAP,ROSMAP_CUIMC1	2	mQTL,snuc-eQTL	1.0625	4	4	1	1	1
